# Five dominant dimensions of brain aging are identified via deep learning: associations with clinical, lifestyle, and genetic measures

**DOI:** 10.1101/2023.12.29.23300642

**Authors:** Zhijian Yang, Junhao Wen, Guray Erus, Sindhuja T. Govindarajan, Randa Melhem, Elizabeth Mamourian, Yuhan Cui, Dhivya Srinivasan, Ahmed Abdulkadir, Paraskevi Parmpi, Katharina Wittfeld, Hans J. Grabe, Robin Bülow, Stefan Frenzel, Duygu Tosun, Murat Bilgel, Yang An, Dahyun Yi, Daniel S. Marcus, Pamela LaMontagne, Tammie L.S. Benzinger, Susan R. Heckbert, Thomas R. Austin, Shari R. Waldstein, Michele K. Evans, Alan B. Zonderman, Lenore J. Launer, Aristeidis Sotiras, Mark A. Espeland, Colin L. Masters, Paul Maruff, Jurgen Fripp, Arthur Toga, Sid O’Bryant, Mallar M. Chakravarty, Sylvia Villeneuve, Sterling C. Johnson, John C. Morris, Marilyn S. Albert, Kristine Yaffe, Henry Völzke, Luigi Ferrucci, Nick R. Bryan, Russell T. Shinohara, Yong Fan, Mohamad Habes, Paris Alexandros Lalousis, Nikolaos Koutsouleris, David A. Wolk, Susan M. Resnick, Haochang Shou, Ilya M. Nasrallah, Christos Davatzikos

**Affiliations:** Artificial Intelligence in Biomedical Imaging Laboratory (AIBIL), Center for and Data Science for Integrated Diagnostics (AI2D), Perelman School of Medicine, University of Pennsylvania, Philadelphia, PA, USA; Graduate Group in Applied Mathematics and Computational Science, University of Pennsylvania, Philadelphia, PA, USA; Laboratory of AI and Biomedical Science (LABS), Stevens Neuroimaging and Informatics Institute, Keck School of Medicine of USC, University of Southern California, Los Angeles, California, USA; Laboratory for Research in Neuroimaging, Department of Clinical Neurosciences, Lausanne University Hospital (CHUV) and University of Lausanne, Lausanne, Switzerland; Department of Psychiatry and Psychotherapy, University Medicine Greifswald, Germany; German Center for Neurodegenerative Diseases (DZNE), Site Rostock/Greifswald, Germany; Institute of Diagnostic Radiology and Neuroradiology, University of Greifswald, Germany; Department of Radiology and Biomedical Imaging, University of California, San Francisco, San Francisco, CA, USA; Laboratory of Behavioral Neuroscience, National Institute on Aging, National Institutes of Health, Baltimore, MD, USA; Institute of Human Behavioral Medicine, Medical Research Center Seoul National University, Seoul, Republic of Korea; Mallinckrodt Institute of Radiology, Washington University School of Medicine, St. Louis, MO, USA; Cardiovascular Health Research Unit and Department of Epidemiology, University of Washington, Seattle, WA, USA; Department of Psychology, University of Maryland, Baltimore County, Catonsville, MD, USA; Health Disparities Research Section, Laboratory of Epidemiology and Population Sciences, NIA/NIH/IRP, Baltimore, MD, USA; Neuroepidemiology Section, Intramural Research Program, National Institute on Aging, Bethesda, Maryland, USA; Department of Radiology and Institute of Informatics, Washington University in St. Luis, St. Luis, MO63110, USA; Department of Internal Medicine, Wake Forest University School of Medicine, Winston-Salem, NC, USA; Florey Institute, The University of Melbourne, Parkville, VIC, 3052, Australia; CSIRO Health and Biosecurity, Australian e-Health Research Centre CSIRO, Brisbane, Queensland, Australia; Laboratory of Neuro Imaging, USC Stevens Neuroimaging and Informatics Institute, Keck School of Medicine of USC, University of Southern California, Los Angeles, California, USA; Institute for Translational Research University of North Texas Health Science Center Fort Worth Texas USA.; Computational Brain Anatomy (CoBrA) Laboratory, Cerebral Imaging Center, Douglas Mental Health University Institute, McGill University, Verdun, Quebec, Canada; McConnell Brain Imaging Centre, Montreal Neurological Institute, McGill University, Montreal, Canada; Wisconsin Alzheimer’s Institute, University of Wisconsin School of Medicine and Public Health, Madison, Wisconsin, USA; Knight Alzheimer Disease Research Center, Washington University in St. Louis, St. Louis, MO, USA; Department of Neurology, Johns Hopkins University School of Medicine, Baltimore, MD, USA; Departments of Neurology, Psychiatry and Epidemiology and Biostatistics, University of California San Francisco, San Francisco, CA, USA; Institute for Community Medicine, University Medicine Greifswald, Greifswald, Germany; Translational Gerontology Branch, Longitudinal Studies Section, National Institute on Aging, National Institutes of Health, MedStar Harbor Hospital, 3001 S. Hanover Street, Baltimore, MD, USA; Department of Radiology, University of Pennsylvania, Philadelphia, PA, USA; Penn Statistics in Imaging and Visualization Center, Department of Biostatistics, Epidemiology, & Informatics, University of Pennsylvania, Philadelphia, PA, USA; Biggs Alzheimer’s Institute, University of Texas San Antonio Health Science Center, USA; Department of Psychosis Studies, Institute of Psychiatry, Psychology & Neuroscience, King’s College London, London, United Kingdom; Section for Precision Psychiatry, Department of Psychiatry and Psychotherapy, Ludwig-Maximilian-University Munich, Munich, Germany; Department of Neurology, University of Pennsylvania, Philadelphia, PA, USA

**Author notes:** Corresponding author: Christos Davatzikos, PhD – 3700 Hamilton Walk, 7^th^ Floor, Philadelphia, PA 19104.

## Abstract

Brain aging is a complex process influenced by various lifestyle, environmental, and genetic factors, as well as by age-related and often co-existing pathologies. MRI and, more recently, AI methods have been instrumental in understanding the neuroanatomical changes that occur during aging in large and diverse populations. However, the multiplicity and mutual overlap of both pathologic processes and affected brain regions make it difficult to precisely characterize the underlying neurodegenerative profile of an individual from an MRI scan. Herein, we leverage a state-of-the art deep representation learning method, Surreal-GAN, and present both methodological advances and extensive experimental results that allow us to elucidate the heterogeneity of brain aging in a large and diverse cohort of 49,482 individuals from 11 studies. Five dominant patterns of neurodegeneration were identified and quantified for each individual by their respective (herein referred to as) R-indices. Significant associations between R-indices and distinct biomedical, lifestyle, and genetic factors provide insights into the etiology of observed variances. Furthermore, baseline R-indices showed predictive value for disease progression and mortality. These five R-indices contribute to MRI-based precision diagnostics, prognostication, and may inform stratification into clinical trials.
