## Supplementary Data for "Five dominant dimensions of brain aging are identified via deep learning: associations with clinical, lifestyle, and genetic measures"

### Sheet: Supplementary Data1
	Supplementary Data 1: Associations between chronic disease and R-indices at baseline
	Disease	Sample Size	R1		R2		R3		R4		R5
			p	Cohen's D	p	Cohen's D	p	Cohen's D	p	Cohen's D	p	Cohen's D
	Ischemic Heart Disease	2306	0.0243422	-0.0707278	0.405412	0.0261284	0.00231677	0.0957065	0.00151192	0.0996716	2.32692e-14	0.240308
	Hypertension	8399	0.0193615	-0.0529201	0.656993	0.0100481	0.218964	0.0278163	0.874385	-0.00357717	2.04486e-28	0.250846
	Stroke	477	0.0100454	-0.132931	0.138952	0.0763852	6.86472e-05	0.205707	0.000111272	0.199683	1.56946e-22	0.507591
	COPD	750	0.772632	-0.012417	0.0737233	0.0768701	0.000594851	0.147692	1.16203e-07	0.228172	5.83286e-15	0.336909
	CKD	644	0.898205	0.00594113	0.0130044	0.115392	0.042584	0.0941977	0.622119	0.0228887	8.94506e-13	0.333034
	Parkinson's Disease	91	0.478267	0.0768696	0.00479469	0.305946	9.59865e-06	0.480555	0.00608376	0.297553	0.00065775	0.369631
	Multiple Sclerosis	124	0.0138309	0.22678	0.211889	0.114968	6.7049e-08	0.498312	2.37821e-08	0.515292	2.78705e-08	0.512727
	Diabetes	1869	0.813968	0.00735033	0.160512	-0.0438404	7.21866e-05	0.124078	0.000224099	0.11535	7.31544e-33	0.375733
	Osteoarthritis	4084	0.00545293	-0.0707704	0.677049	0.0106037	0.44034	0.0196453	0.147489	-0.0368795	7.02857e-08	0.137378
	Osteoporosis	598	0.523406	0.0313762	0.00041489	0.173741	0.00279486	0.147082	0.00610688	0.134893	5.80604e-07	0.246159
	Schizophrenia	58	0.468089	-0.0962599	0.087878	0.226462	0.000412079	0.469062	0.0207988	0.30679	0.00115897	0.431355
	Depression	3500	0.454723	-0.0188838	0.00594355	0.0695071	0.0311856	0.0544371	0.599058	0.0132806	3.57483e-21	0.239389
	Bipolar Disorder	111	0.575815	0.0541515	0.257079	-0.109696	0.014047	0.237818	0.252559	0.110745	1.87456e-07	0.50548
	MCI/Dementia	2551	6.38515e-05	0.138918	4.09702e-131	0.869218	1.56783e-125	0.849214	2.2112e-05	0.147421	5.65957e-81	0.672744

### Sheet: Supplementary Data2
	Supplementary Data 2: Associations between R-indices and lifestyle/environmental factors
	Factors		R1		R2		R3		R4		R5
	Name	ID	p	correlation	p	correlation	p	correlation	p	correlation	p	correlation
	breastfed as a baby	f1677	0.00271944	-0.0152465	0.327668	-0.00497846	1.66534e-06	-0.0243609	0.00672247	-0.0137844	0.0453549	-0.010179
	comparative body size at age 10	f1687	0.500295	-0.00342823	0.070566	0.009197	0.172976	-0.00693092	0.420232	0.00409956	0.976563	0.000149425
	comparative height size at age 10	f1697	0.0274025	0.0112185	0.34104	-0.00484261	0.0691828	0.00924259	0.325337	0.00500251	0.685449	-0.00206011
	adopted as a child	f1767	0.650577	-0.00230361	0.658998	0.00224429	0.000948504	0.0168089	0.853859	-0.000936764	0.275726	0.00554321
	maternal smoking around birth	f1787	8.08e-08	0.0274477	0.253612	0.00584118	1.88546e-05	0.0218865	0.694432	-0.00201005	0.00266104	-0.0153715
	birth weight	f20022	0.541803	-0.00397229	8.49177e-16	0.0523577	0.000927309	-0.0215601	7.00321e-07	0.0322946	0.0300364	0.0141257
	felt hated by family member as a child	f20487	0.445702	0.00466069	0.331397	-0.00593617	0.353202	-0.00567395	0.783353	-0.00168039	0.201321	-0.00780927
	physically abused by family as a child	f20488	0.513179	0.00399634	0.250142	0.00702828	0.241514	-0.00715789	0.304118	-0.00628048	0.0101546	-0.015709
	felt loved as a child	f20489	0.95289	-0.000361064	0.536795	0.00377493	0.738902	0.00203704	0.0058833	0.0168315	0.420588	-0.00492227
	sexually molested as a child	f20490	0.425998	0.00486517	0.846629	0.00118211	0.346226	0.00575668	0.85553	0.00111272	0.926634	-0.000562763
	someone to take to doctor when needed as a child	f20491	0.561381	0.00354956	0.00746193	-0.0163505	0.516997	-0.0039602	0.947491	0.000402495	0.0878661	0.0104308
	current tobacco smoking	f1239	0.0123151	-0.0127289	0.198443	0.00654011	0.00887823	0.0133072	2.25934e-08	0.0284277	0.00737516	0.013626
	past tobacco smoking	f1249	0.000763636	0.0172602	0.0303877	0.0111033	0.000170153	0.0192804	1.9818e-27	0.0556064	1.76275e-29	0.057773
	age started smoking in former smokers	f2867	0.447054	-0.00753406	0.729409	0.00342764	0.0412817	-0.0202191	0.0809783	0.0172903	0.617393	-0.00495
	age started smoking in current smokers	f3436	0.32833	-0.0239916	0.379585	-0.0215666	0.366649	-0.0221582	0.0600634	-0.0461332	0.247699	-0.0283704
	ever smoked	f20160	0.155728	0.00722014	0.0976136	0.00842523	0.124615	0.00781062	1.45257e-19	0.0459964	2.00056e-13	0.0373638
	pack years of smoking	f20161	0.059262	0.0183884	0.920944	0.000967587	2.84969e-09	0.0578637	3.06948e-16	0.0795326	2.98362e-14	0.0739851
	townsend deprivation index at recruitment	f189	0.303554	0.00523469	0.749389	0.00162533	0.86881	0.000840382	0.000244544	0.0186606	0.000300114	0.0183925
	age completed full time education	f845	0.339045	0.00663975	0.448607	-0.00526249	0.3504	-0.0064853	0.658186	0.00307261	0.840683	-0.00139609
	qualifications	f6138	0.816332	0.00118125	0.722552	0.00180569	0.984213	-0.000100636	0.436687	0.00395568	0.137341	-0.00755613
	time spent watching television tv	f1070	0.00184549	0.0158354	3.80691e-09	-0.0299589	5.69905e-17	-0.0425528	0.000874624	-0.0169234	0.0205062	-0.0117824
	time spent using computer	f1080	0.26588	0.00565814	0.993382	4.21848e-05	0.704059	-0.00193173	0.186051	0.00672482	0.000741138	0.0171568
	time spent driving	f1090	4.35e-05	-0.0207878	0.961355	-0.000246412	0.0366806	-0.010625	7.92201e-05	-0.0200694	0.538891	-0.00312501
	summed days activity	f22033	0.0079264	-0.0144633	0.0984699	0.00900076	0.000307786	0.0196561	0.18909	0.00715393	0.0751027	0.00969538
	summed minutes activity	f22034	0.049425	-0.0108368	0.531405	-0.00345182	0.114365	0.00870782	0.611014	-0.00280523	0.313638	0.00555729
	above moderatevigorous recommendation	f22035	0.0526125	-0.0106889	0.103877	0.00896961	0.00397005	0.015886	0.0310403	0.0118937	0.0376871	0.0114618
	above moderatevigorouswalking recommendation	f22036	0.71622	0.0020049	0.430162	0.0043511	0.00755133	0.0147334	0.142627	0.00808575	0.38046	0.00483718
	met minutes per week for walking	f22037	0.875796	-0.00086205	0.35623	-0.00508824	0.104175	0.0089619	0.780075	-0.00153999	0.568169	-0.00314786
	met minutes per week for moderate activity	f22038	0.00670372	-0.0149524	0.315991	0.00553033	0.212279	0.0068793	0.863588	0.00094758	0.00607802	0.0151306
	met minutes per week for vigorous activity	f22039	0.244504	-0.00641867	0.197461	0.00710816	0.0169262	0.0131717	0.71833	0.00198933	0.636263	0.00260835
	summed met minutes per week for all activity	f22040	0.0687082	-0.0100395	0.52799	0.00348058	0.0215822	0.0126717	0.906405	0.00064846	0.219367	0.00677391
	oily fish intake	f1329	0.230981	0.00609176	0.987546	-7.93816e-05	0.0691875	0.00924147	0.000596705	0.0174584	0.562081	0.00294843
	nonoily fish intake	f1339	2.2e-05	-0.0215769	0.792201	-0.00133984	0.162152	-0.00710904	0.00601248	0.0139702	0.969482	0.000194571
	processed meat intake	f1349	0.644802	-0.00234448	0.735785	-0.00171611	0.859378	0.000901009	0.112037	0.00808155	0.356247	0.00469172
	poultry intake	f1359	0.0143247	-0.0124544	0.172794	-0.00693314	0.000124781	-0.0195096	0.413358	-0.00416006	0.133684	-0.00762704
	beef intake	f1369	0.0244842	-0.0114396	0.922101	-0.000497319	0.420454	0.00409718	0.217733	0.00626845	0.462122	-0.00373978
	lambmutton intake	f1379	0.0098311	-0.0131292	0.0099084	-0.0131155	0.131051	0.00767912	0.166948	0.00702871	0.00861673	0.013359
	pork intake	f1389	0.420778	-0.00409432	0.0755439	-0.00903783	0.759692	0.00155564	0.382905	0.00443752	0.00660305	0.0138132
	cheese intake	f1408	3.61e-05	0.021071	0.139273	0.00754225	0.00684165	0.0137957	2.22069e-05	0.0216346	0.423977	-0.00407871
	bread intake	f1438	0.0271235	-0.0112378	0.922188	-0.000496763	0.3467	0.00478572	0.00445904	-0.0144617	0.0217805	-0.0116672
	cereal intake	f1458	0.837252	0.00104465	0.0847714	0.00876576	0.0538248	-0.0098062	7.69666e-14	-0.0380038	3.84726e-14	-0.0384643
	salt added to food	f1478	0.294412	-0.00533227	0.215378	-0.00630065	0.133416	-0.00763231	1.44351e-05	0.0220546	0.716557	0.00184643
	tea intake	f1488	0.605249	0.00262862	0.530411	0.00319064	0.000328878	-0.0182633	2.01997e-11	-0.0340874	1.16978e-05	-0.0222885
	water intake	f1528	0.805422	0.00125278	0.0709925	0.00918214	0.172418	0.0069392	0.311634	-0.00514565	1.33158e-06	0.0245855
	variation in diet	f1548	0.21341	0.00632784	0.000222471	-0.0187751	0.112038	-0.00808162	0.00696309	-0.0137238	0.0156898	0.012287
	never eat eggs dairy wheat sugar	f6144	0.944018	0.000357123	0.464381	0.00372099	0.00665952	-0.0137991	0.0141067	-0.0124827	1.60221e-08	-0.0287298
	coffee intake	f1498	0.00098472	0.0167554	0.00712032	0.0136858	2.21624e-06	0.0240652	7.60397e-17	0.0423816	8.96508e-07	0.0249825
	sleep duration	f1160	0.377841	0.00448495	0.0754385	0.00904109	0.242475	0.00594421	0.799241	-0.00129344	4.50396e-07	0.0256598
	getting up in morning	f1170	0.00163355	0.0160183	0.00173284	0.0159304	0.374916	-0.00451258	0.000657532	-0.0173243	6.75866e-09	-0.0294747
	nap during day	f1190	0.627961	-0.00246452	0.0307825	-0.0109841	0.900239	0.000637541	0.255831	0.00577881	2.56723e-11	0.0339091
	sleeplessness insomnia	f1200	0.711303	0.00188224	0.000612843	-0.0174216	0.285928	-0.00542688	0.494854	0.00347152	0.815931	-0.00118385
	snoring	f1210	0.0932837	-0.00853528	0.317916	0.0050793	0.917801	-0.000524866	0.413591	-0.00415799	1.75802e-05	-0.0218333
	daytime dozing sleeping narcolepsy	f1220	0.519789	0.0032735	0.862083	0.000883503	0.923826	-0.000486273	0.0965782	0.0084506	0.0167022	0.0121706
	morningevening person chronotype	f1180	0.752381	-0.00160456	0.00944626	-0.0131993	0.618404	0.00253327	0.0234645	0.0115228	0.00548054	0.0141242
	time spend outdoors in summer	f1050	0.0734264	-0.00910418	0.727921	0.0017693	0.330363	-0.00495035	0.226888	-0.00614563	0.0829552	-0.00881746
	time spent outdoors in winter	f1060	0.085669	-0.00874071	0.00583159	0.0140212	0.470136	-0.00367321	0.13651	-0.00757214	0.420903	-0.00409328
	facial ageing	f1757	0.16857	-0.00700204	0.0644442	-0.00940382	0.038438	-0.010528	0.559387	-0.00296881	0.501172	0.0034209
	length of mobile phone use	f1110	0.000827138	-0.017003	6.29363e-06	-0.0229653	3.84245e-05	-0.0209342	0.929975	0.000446912	0.0103664	-0.0130359
	weekly usage of mobile phone in last 3 months	f1120	0.000639881	-0.0178448	0.0025184	0.015791	0.0777544	-0.00921987	0.0331917	-0.0111323	0.109886	-0.0083566
	plays computer games	f2237	0.790091	0.00135377	0.486192	-0.00354155	0.00522337	-0.0142032	0.792298	0.0013392	0.0207096	0.011764
	falls in the last year	f2296	0.000951429	0.0168045	0.017266	0.0121085	0.0170506	0.012132	0.00087041	0.0169309	2.39858e-09	0.0303455
	longstanding illness disability or infirmity	f2188	0.0047795	0.0143487	0.854143	-0.000934926	0.00081468	0.0170244	0.0185512	0.0119735	1.52475e-17	0.0433364
	fracturedbroken bones in last 5 years	f2463	0.116544	0.00798158	0.00328408	0.0149501	0.003201	0.0149905	0.000322591	0.0182889	0.032884	0.01085
	frequency of friendfamily visits	f1031	0.000184242	0.0190175	0.958184	0.000266662	1.11597e-09	0.0309743	0.00181567	0.0158606	0.00143761	0.0162072
	mood swings	f1920	0.35855	-0.00466912	0.11816	0.00794616	0.48289	0.00356828	0.0331079	0.0108357	1.61104e-06	0.0243912
	miserableness	f1930	0.414621	-0.00414866	0.857088	-0.000915808	0.375585	-0.00450603	0.55718	0.00298535	6.93812e-05	0.02023
	irritability	f1940	0.259966	0.00572861	0.0921103	-0.00856568	0.181738	0.00679119	0.122452	0.00785474	0.0369947	0.0106071
	sensitivity hurt feelings	f1950	0.869769	0.000833776	0.00507656	-0.0142495	0.651266	-0.00229866	0.737696	0.00170316	0.294126	0.00533522
	fedup feelings	f1960	0.388825	0.0043824	0.387493	0.00439472	0.543795	-0.00308731	0.345	0.00480236	1.69855e-06	0.0243372
	nervous feelings	f1970	0.845883	-0.000988485	0.243407	0.00593224	0.0408276	0.0104009	0.0367755	0.0106195	0.0929101	0.0085447
	worrier anxious feelings	f1980	0.447701	-0.00386116	0.156083	-0.00721301	0.301933	-0.0052497	0.00110031	0.0165955	0.180077	0.00681711
	tense highly strung	f1990	0.0422563	-0.0103283	0.399168	0.0042876	0.45599	-0.00379104	0.164106	0.00707582	0.0285239	0.0111369
	worry too long after embarrassment	f2000	0.517906	-0.00328815	0.0218968	-0.0116563	0.518782	-0.00328127	0.868363	0.000842856	0.794722	-0.00132316
	suffer from nerves	f2010	0.34971	-0.00475567	0.393299	0.0043412	0.93976	0.00038432	0.623703	-0.00249498	0.327872	0.00497566
	loneliness isolation	f2020	0.155623	0.00722131	0.744203	0.00165942	0.858171	-0.000908827	0.0686784	0.00925844	0.00223101	0.0155492
	guilty feelings	f2030	0.738372	0.0016986	0.0758146	-0.00902912	0.139731	-0.0075101	0.948624	0.000327683	0.148003	0.00735668
	risk taking	f2040	0.28953	-0.00538627	0.661478	0.0022268	0.215538	-0.00629822	0.0935136	0.00852896	0.0901671	0.00861729
	able to confide	f2110	0.700573	-0.00195568	0.724004	0.00179582	6.67319e-05	-0.0202778	0.0179521	-0.0120354	2.03351e-06	-0.0241538
	neuroticism score	f20127	0.0131567	-0.0137401	0.132155	-0.00834384	0.781046	-0.00154037	0.00870228	0.0145382	0.000485007	0.0193329
	age when periods started menarche	f2714	0.0904725	-0.0118406	0.956509	0.000381446	0.357401	-0.00643713	0.363688	-0.00635342	0.31657	-0.00700509
	had menopause	f2724	0.352948	-0.00649699	0.00892498	-0.0182884	0.00352119	-0.0204087	0.0146941	-0.0170641	0.524476	-0.00445168
	number of live births	f2734	1.61e-09	-0.0421811	0.514997	0.0045539	3.23824e-25	-0.0724688	4.36839e-15	-0.0548224	3.06236e-05	-0.0291522
	age at first live birth	f2754	0.00740853	0.0230297	0.793463	0.0022519	1.72236e-05	0.0369559	0.0259061	0.0191581	0.82266	0.00192772
	ever had stillbirth spontaneous miscarriage or termination	f2774	0.919147	-0.000709997	0.916407	-0.000734145	0.0280135	-0.0153666	0.630536	-0.00336413	0.468221	0.00507359
	length of menstrual cycle	f3710	0.110313	-0.0205193	0.750945	0.00407904	0.357307	0.0118297	0.557796	0.00753252	0.32801	-0.0125701
	age at menopause last menstrual period	f3581	0.791369	-0.00201578	0.0517711	-0.0148207	0.94336	-0.00054139	0.344528	0.00720291	0.936834	0.000603893
	nitrogen dioxide air pollution 2010	f24003	0.241371	0.00599322	0.314775	0.00514244	0.0151325	0.0124263	0.000272589	0.0186194	0.00207712	0.0157499
	nitrogen oxides air pollution 2010	f24004	0.622967	0.00251508	0.625419	0.00249736	0.00377529	0.0148158	7.391e-05	0.0202728	0.0073002	0.0137237
	particulate matter air pollution pm10 2010	f24005	0.87485	0.000830061	0.477446	0.00374403	0.586326	0.00286787	0.140295	0.00777182	0.000462789	0.0184516
	particulate matter air pollution pm25 2010	f24006	0.290421	0.00557162	0.3156	0.00528883	0.0229299	0.0119872	0.00087466	0.017538	0.0912914	0.00889922
	particulate matter air pollution pm25 absorbance 2010	f24007	0.101069	0.00864136	0.164599	0.00732427	0.114832	0.00831013	0.00397824	0.0151767	2.35743e-06	0.024872
	particulate matter air pollution 2510um 2010	f24008	0.516895	-0.00341582	0.340166	0.00502689	0.755983	-0.00163777	0.350069	0.00492474	0.00562163	0.0145928
	traffic intensity on the nearest road	f24009	0.471087	-0.00368687	0.573224	0.00288167	0.116896	0.00802082	0.182505	0.00681944	0.00332629	0.0150178
	inverse distance to the nearest road	f24010	0.234168	-0.00608593	0.813132	0.00120926	0.74234	-0.00168179	0.632178	0.00244865	0.522583	0.00327075
	traffic intensity on the nearest major road	f24011	0.308752	0.00520685	0.654903	0.00228647	0.417813	-0.00414476	0.374339	-0.00454456	0.148533	0.00739058
	inverse distance to the nearest major road	f24012	0.593178	-0.00273294	0.0752795	0.00909924	0.0598571	0.00962656	0.017377	0.0121677	0.0161394	0.0123064
	total traffic load on major roads	f24013	0.1356	-0.00763431	0.21876	0.00629128	0.0480006	0.0101152	0.0257143	0.01141	0.00106032	0.0167474
	close to major road	f24014	0.580199	-0.0028294	0.0735788	0.00915278	0.172558	0.00697776	0.0379298	0.0106177	0.0112376	0.0129687
	sum of road length of major roads within 100m	f24015	0.234645	-0.00607973	0.121164	0.00792859	0.0501169	0.010021	0.048252	0.0101038	0.00203369	0.015782
	greenspace percentage buffer 1000m	f24500	0.016164	-0.0127018	0.123532	-0.00813357	0.230351	-0.00633452	0.035048	-0.0111314	0.00064425	-0.0180195
	domestic garden percentage buffer 1000m	f24501	0.0687693	0.00961124	0.507821	0.0034974	0.497132	0.00358598	0.0654809	-0.00972757	0.0141624	0.0129549
	water percentage buffer 1000m	f24502	0.516737	-0.00342425	0.317368	0.00528055	0.499431	-0.00356685	0.31111	0.00534929	0.953558	-0.000307576
	greenspace percentage buffer 300m	f24503	0.102117	-0.00863292	0.901091	-0.000656369	0.193388	-0.00686879	0.019514	-0.0123342	0.00976629	-0.013646
	domestic garden percentage buffer 300m	f24504	0.472849	0.00379112	0.618103	-0.0026329	0.75204	0.0016686	0.0816489	-0.00919545	0.301009	0.00546217
	water percentage buffer 300m	f24505	0.130359	-0.0079887	0.552134	-0.00314002	0.960465	0.000261792	0.670046	0.00225024	0.448836	0.00399976
	natural environment percentage buffer 1000m	f24506	0.00384587	-0.014769	0.034277	-0.0108159	0.0426792	-0.0103563	0.0110462	-0.0129845	0.00744139	-0.0136751
	natural environment percentage buffer 300m	f24507	0.0441821	-0.0102823	0.135526	-0.00762698	0.0604869	-0.0095919	0.00846437	-0.0134531	0.0151995	-0.0124039
	distance euclidean to coast	f24508	0.00212078	-0.0157001	0.0588378	-0.00965411	4.18617e-06	-0.0235113	7.57487e-05	-0.0202195	3.66272e-26	0.0540249
	adjusted ts ratio	f22191	0.258287	-0.00594594	0.169357	-0.00722837	0.00357034	-0.0153253	0.00748008	-0.0140677	2.85946e-05	-0.0220065
	age stopped smoking	f2897	0.993054	8.63e-05	0.975182	-0.000308268	4.991e-06	0.0452131	2.38176e-16	0.0811309	5.20171e-12	0.0682919
	cooked vegetable intake	f1289	0.936315	-0.000406355	0.207916	-0.00640441	0.739453	-0.00169138	0.457498	0.00377852	0.566926	0.00291198
	salad raw vegetable intake	f1299	0.515507	-0.00330715	0.727894	-0.00176945	0.533654	0.00316552	0.385403	0.00441427	0.286999	0.00541483
	fresh fruit intake	f1309	0.69251	0.00201114	0.206031	0.00643106	0.910143	0.000573962	0.320869	-0.0050484	0.31212	-0.0051405
	dried fruit intake	f1319	0.140142	-0.00750261	0.292796	0.00535014	0.720567	-0.00181915	0.0268391	-0.0112586	0.120794	-0.00789006
	sleep overall average	f40046	0.174125	-0.0103645	0.178329	0.0102642	0.201468	-0.00974155	0.0717479	0.0137323	0.115056	0.0120177
	time since stopped smoking		0.993054	-8.63e-05	0.975182	0.000308268	4.991e-06	-0.0452131	2.38176e-16	-0.0811309	5.20171e-12	-0.0682919
	fruit vegetable consumption		0.44806	-0.00385825	0.872388	0.000816895	0.94974	0.000320565	0.638455	-0.00238956	0.838816	-0.00103447
	weekly alcohol intake		1.33e-05	0.0227411	5.37287e-12	0.0360051	1.14331e-29	0.0590354	2.23054e-59	0.0847271	4.57365e-31	0.0604887
	good sleep duration		0.164128	0.0070751	0.967915	0.000204548	0.270237	0.0056065	0.212675	-0.00633736	0.0794986	-0.00891728
	daily smoker		7.2e-05	0.0201849	0.0513579	0.0099082	6.77966e-11	0.0331743	3.07554e-33	0.0610265	1.33164e-28	0.056374

### Sheet: Supplementary Data3
	Supplementary Data 3. Diagnostic codes related to the 14 disease categories in UKBB.
		Ischemic Heart Disease	Hypertension	Stroke	COPD	CKD	Dementia	Parkinson's Disease	Multiple Sclerosis	Diabetes	Osteoarthritis	Osteoporosis	Schizophrenia	Depression	Bipolar_disorder
	F20002 (UK Biobank Self Report)	1074	1065	1081	1112	1192	1263	1262	1261	1220	1465	1309	1289	1286	1291
		1075	1072	1086	1113	1193				1223
			1076	1491	1472	1194
				1583
	ICD 9	410	401	430	492	585	2902	3320	340	25000	715		295	311	2960
		4109	4010	4309	4929	5859	2903	3321	3409	25010	7150		2950	3119	2962
		411	4011	431	496		2904	3330		25020	7151		2951		2963
		4119	4019	4319	4969		2912			25090	71510		2952		2964
		412	402	434			2941				71511		2953		2965
		4129	4020	4340			3310				71512		2954
		413	4021	4341			3311				71513		2955
		4139	4029	4349			3312				71514		2956
		414	403	436			3315				71515		2957
		4140	4030	4369							71516		2958
		4141	4031								71517		2959
		4148	4039								71518		297
		4149	404								71519		2970
			4040								7152		2971
			4041								71520		2972
			4049								71521		2973
											71522		2978
											71523		2979
											71524		2983
											71525		2984
											71526
											71527
											71528
											71529
											7153
											71530
											71531
											71532
											71533
											71534
											71535
											71536
											71537
											71538
											71539
											7158
											7159
	ICD10	I20	I10	I60	J43	N18	A810	G20	G35	E11	M15	M8000	F20	F32	F302
		I200	I11	I600	J430	N180	F00	G21		E110	M150	M8001	F200	F320	F31
		I201	I110	I601	J431	N181	F000	G210		E111	M1500	M8002	F201	F321	F310
		I208	I119	I602	J432	N182	F001	G211		E112	M151	M8003	F202	F322	F311
		I209	I12	I603	J438	N183	F002	G212		E113	M152	M8004	F203	F323	F312
		I21	I120	I604	J439	N184	F009	G213		E114	M153	M8005	F204	F328	F313
		I210	I129	I605	J44	N185	F01	G214		E115	M154	M8006	F205	F329	F314
		I211	I13	I606	J440	N188	F010	G218		E116	M158	M8007	F206	F33	F315
		I212	I130	I607	J441	N189	F011	G219		E117	M159	M8008	F208	F330	F316
		I213	I131	I608	J448		F012	G22		E118	M1599	M8009	F209	F331	F317
		I214	I132	I609	J449		F013	G230		E119	M16	M809	F21	F332	F318
		I219	I139	I61			F018	G231			M160	M8090	F22	F333	F319
		I22	I50	I610			F019	G232			M161	M8091	F220	F334
		I220	I500	I611			F02	G233			M162	M8092	F228	F338
		I221	I501	I612			F020	G238			M163	M8093	F229	F339
		I228	I509	I613			F021	G239			M164	M8094	F23
		I229		I614			F022	G259			M165	M8095	F230
		I23		I615			F023	G26			M166	M8096	F231
		I230		I616			F024	G903			M167	M8097	F232
		I231		I618			F028				M169	M8098	F233
		I232		I619			F03				M17	M8099	F238
		I233		I63			F051				M170		F239
		I234		I630			F106				M171		F24
		I235		I631			G30				M172		F25
		I236		I632			G300				M173		F250
		I238		I633			G301				M174		F251
		I24		I634			G308				M175		F252
		I240		I635			G309				M179		F258
		I241		I636			G310				M18		F259
		I248		I638			G311				M180		F28
		I249		I639			G318				M181		F29
		I25		I64			I673				M182
		I250									M183
		I251									M184
		I252									M185
		I253									M189
		I254									M19
		I255									M190
		I256									M1900
		I258									M1901
		I259									M1902
											M1903
											M1904
											M1905
											M1906
											M1907
											M1908
											M1909
											M191
											M1910
											M1911
											M1912
											M1913
											M1914
											M1915
											M1916
											M1917
											M1918
											M1919
											M192
											M1920
											M1921
											M1922
											M1923
											M1924
											M1925
											M1926
											M1927
											M1928
											M1929
											M198
											M1980
											M1981
											M1982
											M1983
											M1984
											M1985
											M1986
											M1987
											M1988
											M1989
											M199
											M1990
											M1991
											M1992
											M1993
											M1994
											M1995
											M1996
											M1997
											M1998
											M1999

### Sheet: Supplementary Data4
	Supplementary Data 4: Number of participants with cognitive variables available in each study
		MMSE	DSST	TMT-A	TMT-B
	ADNI	1835	314	2203	2157
	UKBB	0	25554	25513	24910
	BLSA	852	0	929	907
	AIBL	965	556	0	0
	BIOCARD	264	217	75	75
	OASIS	1048	628	643	594
	PENN	1054	165	915	706
	WRAP	262	165	166	164
	CARDIA	0	521	0	0
	SHIP	0	0	0	0
	WHIMS	0	0	0	0
	Total	6280	28120	30444	29513

### Sheet: Supplementary Data5
	Supplementary Data 5: Genomic loci assocaited with the five R-indices
		uniqID	rsID	chr	pos	p
	R1	1:3133422:A:T	rs2817145	1	3133422	1.08e-10
		4:38638959:C:CCAT	rs140273250	4	38638959	2.68e-08
		4:57858267:G:T	rs62310295	4	57858267	4.98e-12
		4:83801849:A:G	rs6820324	4	83801849	6.88e-09
		5:428418:C:G	rs12188321	5	428418	2.01e-09
		8:119948046:A:AGAGG	rs34051980	8	119948046	4.98e-08
		10:126438019:C:T	rs10510138	10	126438019	1.36e-09
		11:92018778:A:T	rs10830894	11	92018778	7.23e-10
		11:92289496:C:T	rs12293365	11	92289496	7.35e-09
		11:117399604:A:C	rs4938400	11	117399604	2.42e-11
		12:102698950:A:G	rs1949554	12	102698950	5.27e-09
		14:56181695:A:G	rs9671291	14	56181695	2.94e-27
		14:91883267:A:C	rs1285844	14	91883267	2.93e-14
		15:89956268:C:T	rs176649	15	89956268	1.79e-08
		16:24824248:A:G	rs11642954	16	24824248	3.29e-09
		16:28850371:G:T	rs62036658	16	28850371	1.81e-13
		20:30261562:C:G	rs6060621	20	30261562	1.03e-14
	R2	1:51437247:A:G	rs3176459	1	51437247	9.2435e-15
		1:54849057:G:GA	rs71736550	1	54849057	2.14874e-08
		2:162033854:C:T	rs1267079	2	162033854	2.13253e-09
		5:122669514:C:T	rs139315943	5	122669514	1.37811e-08
		5:124746813:C:T	rs62374731	5	124746813	2.16215e-08
		6:126811928:A:T	rs2326451	6	126811928	5.57314e-13
		7:148858916:A:G	rs11764892	7	148858916	2.70718e-09
		8:24621734:C:T	rs1457278	8	24621734	4.64005e-08
		9:92213967:A:G	rs1007966	9	92213967	1.26311e-08
		9:119245183:A:G	rs7030607	9	119245183	1.22448e-21
		10:126424137:C:T	rs4962691	10	126424137	5.15626e-14
		12:4005023:C:T	rs10774183	12	4005023	4.40863e-32
		12:65718299:G:T	rs17178006	12	65718299	1.02595e-30
		12:117323367:C:T	rs77956314	12	117323367	4.14824e-51
		16:29954955:A:G	rs3924855	16	29954955	2.38753e-11
		17:28209091:C:T	rs9646438	17	28209091	2.64744e-08
		20:39832628:C:T	rs17265513	20	39832628	1.90592e-08
	R3	1:215139887:A:T	rs1452628	1	215139887	1.10294e-12
		2:4562203:T:TACC	rs112767789	2	4562203	9.00244e-11
		2:54643965:A:T	rs75624010	2	54643965	1.6446e-08
		2:58124453:C:T	rs72808425	2	58124453	2.71177e-09
		3:64595379:G:T	rs6780621	3	64595379	1.5705e-08
		6:127054435:C:G	rs1262556	6	127054435	8.8509e-11
		7:120984041:G:T	rs2536185	7	120984041	4.25531e-08
		12:65762058:C:G	rs12229918	12	65762058	1.67523e-19
		14:58737766:A:T	rs8005100	14	58737766	1.17349e-12
		14:59638174:A:G	rs113269922	14	59638174	1.21988e-09
		19:13123750:A:AG	rs148251678	19	13123750	3.99266e-19
		20:39832628:C:T	rs17265513	20	39832628	1.3711e-09
		20:52450204:A:G	rs6091756	20	52450204	1.00669e-08
	R4	1:215139887:A:T	rs1452628	1	215139887	3.67769e-15
		3:45814094:A:G	rs17279437	3	45814094	3.37994e-10
		6:44814892:A:G	rs16869119	6	44814892	1.05766e-08
		6:126868567:C:T	rs58321169	6	126868567	3.07016e-08
		7:43079903:T:TTTTG	rs112389884	7	43079903	1.11321e-09
		11:92449418:C:T	rs1792367	11	92449418	1.26177e-08
		14:98344542:A:C	rs7155419	14	98344542	3.55175e-09
		15:39631771:C:T	rs11639391	15	39631771	8.56044e-21
		16:89633792:G:GA	rs145843803	16	89633792	4.00068e-08
	R5	1:47980916:G:T	rs6658111	1	47980916	4.79469e-12
		1:205043250:C:G	rs1042831	1	205043250	3.63392e-09
		2:203904306:A:G	rs185726277	2	203904306	2.82001e-19
		3:89499848:C:G	rs60759140	3	89499848	1.98441e-08
		3:194474928:A:G	rs4677637	3	194474928	2.60294e-08
		4:54841263:A:C	rs13104409	4	54841263	3.05079e-09
		6:29546799:A:G	rs1233396	6	29546799	1.44794e-08
		7:2889034:C:T	rs2644309	7	2889034	2.36177e-13
		7:134381983:C:T	rs34845444	7	134381983	2.71801e-13
		8:124677136:C:T	rs4449770	8	124677136	9.20075e-09
		9:113653219:T:TA	rs61044471	9	113653219	6.85648e-09
		9:114047460:A:T	rs10491879	9	114047460	1.1037e-08
		10:104665997:C:G	rs185575325	10	104665997	3.26519e-14
		10:105454881:A:G	rs3758575	10	105454881	1.27094e-09
		11:110957809:A:C	rs321416	11	110957809	1.61451e-10
		12:106476805:C:T	rs12146713	12	106476805	1.42685e-09
		12:133688707:C:T	rs11147235	12	133688707	8.50235e-09
		17:47002543:A:G	rs35929648	17	47002543	1.42851e-08

### Sheet: Supplementary Data6
	Supplementary Data 6: Race distribution across different studies
		White	Black	Asian	American Indian/Alaskan	Non-Specific
	ADNI	1692	87	32	3	622
	UKBB	37479	234	495	0	467
	BLSA	664	228	41	3	20
	AIBL	766	0	0	0	202
	BIOCARD	261	2	3	0	4
	OASIS	885	160	4	0	4
	PENN	877	167	13	0	43
	WRAP	255	5	1	3	0
	CARDIA	348	184	0	0	0
	SHIP	0	0	0	0	1810
	WHIMS	1312	64	23	4	15
	Total	44539	1131	612	13	3187

### Sheet: Supplementary Data7
	Supplementary Data 7: Race classification criteria across various studies
		ADNI	UKBB	BLSA	AIBL	BIOCARD	OASIS	PENN	WRAP	CARDIA	WHIMS
	White	White	White	White	White	White	Caucasian	White	White/Caucasian	White	White (not of Hispanic origin)
			British						Spanish/Hispanic		Hispanic/Latino
			Irish
			Any other white background
	Black	Black	African	Black		Black or African American	African American	Black or African American	Black/African American	Black	Black or African-American
			Caribbean
			Any other Black background
	Asian	Asian	Indian	Chinese		Asian	Asian	Asian	Asian		Asian or Pacific Islander
		Hawaiian/Other PI	Pakistani	Filipino
			Chinese	Japanese
			Bangladeshi	Other Asian or Other Pacific Islander
			Asian or Asian British
			Any other Asian background
	American Indian/Alaskan	Am Indian/Alaskan		American Indian or Alaska Native					American Indian/Native American		American Indian or Alaskan Native
	Non-Specific	More than one	Any other mixed background	Other NonWhite	Not provided	Not Provided	Not Provided	More than One Race			Other
		Unknown	Do not know	Not Classifiable				Other			Not Provided
		Not provided	Mixed	Not provided				Unknown or Not Reported
			Other ethnic group					Not Provided
			Prefer not to answer
			White and Asian
			White and Black African
			White and Black Caribbean
			Not Provided
